# Multiomic analysis reveals cellular, transcriptomic and epigenetic changes in intestinal pouches of ulcerative colitis patients

**DOI:** 10.1101/2023.11.11.23298309

**Authors:** Yu Zhao, Ran Zhou, Bingqing Xie, Cambrian Y Liu, Martin Kalski, Candace M Cham, Zhiwei Jiang, Jason Koval, Christopher R Weber, David T Rubin, Mitch Sogin, Sean Crosson, Mengjie Chen, Jun Huang, Aretha Fiebig, Sushila Dalal, Eugene B Chang, Anindita Basu, Sebastian Pott

## Abstract

Total proctocolectomy with ileal pouch anal anastomosis is the standard of care for patients with severe ulcerative colitis. We generated a cell-type-resolved transcriptional and epigenetic atlas of ileal pouches using scRNA-seq and scATAC-seq data from paired biopsy samples of the ileal pouch and the ileal segment above the pouch (pre-pouch) from patients (male=4, female=2), and paired biopsies of the terminal ileum and ascending colon from healthy individuals (male=3, female=3) serving as reference. Our study finds previously uncharacterized populations of absorptive and secretory epithelial cells within the pouch but not the pre-pouch. These pouch-specific enterocytes express a subset of colon-specific genes, including *CEACAM5* and *CD24*. However, compared to normal colonocytes, expression of these genes is lower, and these enterocytes also express inflammatory and secretory genes while maintaining expression of some ileal-specific genes. This cell-type-resolved transcriptomic and epigenetic atlas of the ileal pouch establishes a reference for investigating pouch physiology and pathology.
