## Supplementary Data 1 for "Multiomic analysis reveals cellular, transcriptomic and epigenetic changes in intestinal pouches of ulcerative colitis patients"

### Sheet: Donor metadata
Patient ID	Biopsies	Sex
P1	Paired pouch and pre-pouch	Female
P2	Paired pouch and pre-pouch	Male
P3	Paired pouch and pre-pouch	Male
P4	Paired pouch and pre-pouch	Female
P5	Paired pouch and pre-pouch	Male
P6	Paired pouch and pre-pouch	Male
C1	Paired TI and AC	Female
C2	Paired TI and AC	Female
C3	Paired TI and AC	Male
C4	Paired TI and AC	Male
C5	Paired TI and AC	Female
C6	Paired TI and AC	Male
