## Supplementary Data 10 for "Multiomic analysis reveals cellular, transcriptomic and epigenetic changes in intestinal pouches of ulcerative colitis patients"

dorc gene	#associated regions
MUC2	73
MUC17	70
CD55	64
EPHA2	63
LDLR	52
PMP22	52
MUC13	50
RHPN2	50
SLC5A1	48
FHL2	45
PLEC	43
TNFRSF1A	43
ANXA2	41
DHRS9	41
TMCC3	41
EMP1	40
GPRC5A	38
ALDOB	37
SEMA4A	37
NDEL1	36
CDHR2	35
PLAUR	35
LAMC2	34
DUSP5	33
FCGBP	33
ERRFI1	32
MUC4	32
EZR	31
ANPEP	30
SLC6A19	30
TMPRSS2	30
APOB	29
CEACAM5	29
SMIM5	28
DLL1	27
ETS2	27
KLF6	27
NEDD9	27
NLRP6	27
ADAMTSL4-AS1	26
MXD1	26
AGPAT2	25
HBEGF	25
HHLA2	25
SLC6A20	25
C3orf52	24
CEACAM18	24
GDA	24
GPRIN1	24
KRT20	24
MUC12	24
RBP2	24
SLC20A1	24
CEACAM1	23
GPR153	23
PLAC8	23
RAP1GAP	23
RHOF	23
ANO7	22
LRRC26	22
SDCBP2	22
TM4SF20	22
AREG	21
CEACAM7	21
JUP	21
NPC1	21
CELA3B	20
CLDN23	20
DPEP1	20
MYO7B	20
OLFM4	20
REP15	20
SLC9A3	20
SQSTM1	20
ANGPTL4	19
APOC3	19
CLCA1	19
CLDN4	19
CYP3A5	19
EDN1	19
EPHB3	19
INSIG1	19
NOCT	19
SSTR2	19
ABTB2	18
ACSL5	18
CLCA2	18
CYP2C18	18
FAM174B	18
GATA5	18
MYH14	18
MYO15B	18
RASD1	18
SLC9A8	18
TNFRSF10B	18
CD52	17
COL16A1	17
CYBRD1	17
ENPEP	17
IL32	17
LINC00488	17
REG4	17
RHOD	17
SLC28A1	17
SPIB	17
TMEM45B	17
YWHAZ	17
ACE2	16
CBFA2T3	16
CIITA	16
F2RL1	16
FBXO32	16
KRT19	16
LIPH	16
MALL	16
MICAL2	16
MUC5AC	16
PLEKHG3	16
RIOK3	16
SATB2	16
SPDEF	16
THBS1	16
TJP1	16
TRANK1	16
ABCG2	15
ASCL2	15
CLCA4	15
CLDN15	15
CYP3A4	15
DUSP1	15
FFAR4	15
GCNT3	15
GUCA2A	15
KLF2	15
KLF4	15
MGAM	15
SECTM1	15
SIRPA	15
SLC15A1	15
TFF2	15
TICAM1	15
ZFP36	15
AHNAK	14
AQP3	14
B3GNT6	14
BCL3	14
CA2	14
CA4	14
CES2	14
CIDEC	14
CREB3L3	14
CTNNB1	14
DMBT1	14
FABP6	14
FOXD2	14
FRMD1	14
ITPKC	14
LAMB3	14
LINC01504	14
MEF2D	14
MLPH	14
MLXIPL	14
MYADM	14
MYPN	14
NKX2-2	14
OCLN	14
OSR2	14
PALM	14
PTPRF	14
RASSF10	14
RCAN1	14
SLC26A3	14
SSTR5-AS1	14
SULF2	14
TMC5	14
ALPI	13
ANKRD9	13
APOBEC3A	13
ATOH1	13
BDKRB2	13
BTNL3	13
CPO	13
F11R	13
FAM167A	13
GAL3ST2	13
GALNT8	13
GFI1	13
GOSR2	13
HEPACAM2	13
HPCAL1	13
HSD17B2	13
ISG20	13
KLK1	13
L1TD1	13
LINC00589	13
MAF	13
MATN2	13
MFSD4B	13
PCK1	13
PCSK5	13
RAP1B	13
REG1A	13
SERPINA1	13
SFN	13
SLC10A2	13
SLC13A1	13
SLC5A12	13
ST14	13
STK10	13
SYNPO	13
SYT7	13
TGFBR3	13
TRIB1	13
TRPA1	13
TSPAN2	13
AATK	12
AGPAT4	12
AQP1	12
BCAS1	12
C11orf86	12
CCL20	12
CCL25	12
CERKL	12
CLU	12
CUBN	12
CYCS	12
DUSP10	12
ENTPD7	12
FFAR2	12
GALNT14	12
HES1	12
KIF19	12
KRT17	12
LINC01559	12
MB21D2	12
MGAT3	12
MUC5B	12
NFKBIA	12
OASL	12
OGDH	12
OTOP3	12
PAX6	12
PEX26	12
PLAU	12
RAMP1	12
RAP2B	12
RASAL1	12
RHOB	12
SCNN1B	12
SLC5A11	12
SLC7A7	12
SMYD4	12
TFCP2L1	12
TNFRSF21	12
UGT1A1	12
ZG16	12
AGR2	11
AQP8	11
CDA	11
CNDP2	11
DLL4	11
DSP	11
FABP2	11
FXYD3	11
HKDC1	11
IL1RN	11
INSM1	11
ITPK1	11
LINC00261	11
LINC01080	11
LINC01485	11
LSMEM1	11
LTBP4	11
MAFF	11
MEIS1	11
MOGAT2	11
MVB12B	11
NEURL1	11
NOTCH1	11
P3H2	11
PDGFA	11
PTGR1	11
PTPRH	11
RAB27A	11
RELL1	11
SAP30BP	11
SGMS2	11
SLC25A37	11
SLC28A2	11
SLC2A5	11
SLCO2A1	11
SMAD7	11
SPNS2	11
WNT11	11
ZMYND15	11
ABCC2	10
ACHE	10
ARHGAP31	10
ATF3	10
BMP3	10
BMP4	10
CAPN9	10
CDH1	10
CKB	10
CLDN2	10
DNASE1	10
DNPH1	10
EDAR	10
EDN2	10
EMB	10
ENTPD8	10
ERGIC1	10
ETV4	10
FABP1	10
FAM222A	10
FGD2	10
GPD2	10
HES4	10
HMGCS1	10
HSD3B2	10
INAFM1	10
KANK4	10
KCNJ12	10
KHK	10
KRT2	10
LINC00222	10
LINC01226	10
LMTK2	10
LYPD8	10
MCOLN2	10
MS4A10	10
MT1E	10
NEAT1	10
NR1H4	10
OGFRP1	10
PCSK6	10
PHLPP2	10
PITPNA	10
PITPNM3	10
PREX1	10
RARRES2	10
RASD2	10
SLC13A2	10
SLC25A25	10
SLC2A2	10
SLC30A10	10
SLC51B	10
SLC9A2	10
SLC9A3R2	10
SPTSSB	10
TEKT3	10
TFG	10
TLDC2	10
TMIGD1	10
TRPV3	10
VSNL1	10
WDR1	10
WHRN	10
WWTR1	10
XPNPEP2	10
ZDHHC6	10
ACE	9
ACO2	9
ACSS1	9
ADRB1	9
APOA1	9
AQP11	9
ARG2	9
ARHGAP27	9
ARL14	9
ARRDC2	9
B3GNT5	9
BMP1	9
BTG2	9
C1orf116	9
CABP7	9
CBFA2T2	9
CCDC152	9
CDC42EP3	9
CDKN1A	9
CHMP4B	9
CIRBP	9
CSRNP1	9
CXXC5	9
CYP4F12	9
DLD	9
DNAJB13	9
DOCK9-AS1	9
DPP4	9
EFCC1	9
EVL	9
EYA2	9
FAM102A	9
FAM234A	9
FER1L6-AS1	9
FEV	9
FLVCR2	9
FRZB	9
FTL	9
GADD45B	9
GJB3	9
GLIS3	9
GRIA4	9
GTPBP1	9
HADHB	9
HAS2-AS1	9
HTR1D	9
HUNK	9
ITLN1	9
KCNK5	9
KIF3B	9
KRT7	9
LEFTY1	9
LHFPL3-AS2	9
LINC01133	9
LINC01558	9
MACC1	9
MALRD1	9
METRNL	9
MGAM2	9
MIA3	9
NAALADL1	9
NUAK2	9
OAT	9
P2RY4	9
PARP8	9
PDGFB	9
PDZK1	9
PHLDA2	9
PITX2	9
PLAC9	9
PLB1	9
PPARA	9
RASEF	9
RIMS3	9
RXRA	9
SCGN	9
SERPINB5	9
SFRP5	9
SH3PXD2A	9
SLC1A1	9
SLC1A7	9
SLC34A2	9
SLC37A2	9
SLC6A18	9
SLC7A9	9
SLC9A3R1	9
SMAD9	9
SMOC2	9
SNAP25	9
SP5	9
STUM	9
TIMP2	9
TMEM52	9
TRIM25	9
VDAC2	9
WNT4	9
WWC1	9
XBP1	9
ZBTB10	9
ZNF488	9
ACER2	8
ADAMTSL1	8
ADH1C	8
AKR1A1	8
ALPK2	8
APOBEC1	8
ARRDC4	8
ASAP2	8
ASTN2-AS1	8
B2M	8
C11orf24	8
CA1	8
CAPN8	8
CCDC33	8
CCND2	8
CD177	8
CD2AP	8
CDH13	8
CFAP221	8
CGN	8
CLIC4	8
CNTFR	8
CRB2	8
CREB3L2	8
CRYL1	8
CTSA	8
CYTH1	8
DCLK2	8
DEGS2	8
DOT1L	8
ECE1	8
EEPD1	8
EFNA1	8
EPHB2	8
ETV7	8
FAAP24	8
FAHD2A	8
FAM110C	8
FOXA2	8
FOXA3	8
FSTL1	8
GALR1	8
GATM	8
GK	8
GNG2	8
GSTA1	8
GXYLT1	8
HAVCR1	8
HOXD8	8
HPS5	8
IGSF23	8
ITM2B	8
KCNJ13	8
KCP	8
KIAA0040	8
KIAA1671	8
KREMEN2	8
KRT80	8
LASP1	8
LINC00243	8
LINC00702	8
LIPA	8
LPAR1	8
MEP1A	8
MFN2	8
MFSD2A	8
MISP	8
MKRN1	8
MYO5C	8
MYOM3	8
MYRIP	8
NECTIN2	8
NPY1R	8
PCED1B	8
PCMTD2	8
PEPD	8
PHYHIPL	8
PPP1R14C	8
PROX1	8
PTPRE	8
PXDN	8
RAB11FIP1	8
RARG	8
RASGRF2	8
RBM38	8
RET	8
RGS9	8
RIMBP2	8
RNF121	8
SEMA6A	8
SERINC2	8
SGK2	8
SGSM3	8
SLC16A9	8
SLC19A1	8
SLC22A31	8
SLC26A2	8
SLC28A3	8
SLC2A1	8
SLC46A3	8
SLC52A3	8
SLC5A10	8
SLC5A9	8
SLC6A4	8
SLC6A6	8
SLC7A5	8
SMPD3	8
SPINK4	8
SRL	8
SSBP3	8
ST3GAL2	8
STK24	8
STXBP1	8
SUCO	8
TK1	8
TM4SF1	8
TM4SF4	8
TPSG1	8
TRIM31-AS1	8
TRIM9	8
TSPAN3	8
TTYH3	8
TUBB2A	8
TXNDC5	8
UBE2F	8
UPP1	8
WNT9A	8
AADAC	7
ABCG1	7
ACAA1	7
ACKR3	7
ACOT7	7
ACTG1	7
ADAMTS1	7
ADGRB2	7
ADGRG6	7
ADRA2A	7
AK2	7
ALDH1B1	7
ANO6	7
ARFGAP3	7
ARHGDIG	7
ATP11A	7
B3GALT5-AS1	7
B4GALT1	7
BAIAP2L2	7
BPNT1	7
C1orf105	7
CA13	7
CACNA2D2	7
CATSPERB	7
CCNJL	7
CCNYL1	7
CDH17	7
CDYL2	7
CEACAM3	7
CENPJ	7
CHGA	7
CHMP1B	7
CKAP4	7
CLSTN1	7
CNGA3	7
CNN3	7
COLCA2	7
CORO2A	7
CPA6	7
CPNE5	7
CREB3L1	7
CXXC4	7
DDIT4	7
DENND5B-AS1	7
DMRT2	7
EPHB1	7
ERICH4	7
EVA1A	7
FA2H	7
FAM151A	7
FAM181B	7
FAM20C	7
FAM3C	7
FAM71A	7
FGF19	7
FMO4	7
FOSB	7
FOXO6	7
FOXP1	7
FOXP4	7
FOXQ1	7
FSCN1	7
G6PC	7
GATA4	7
GDF15	7
GLRX	7
GLYCTK	7
GREB1L	7
GRIK4	7
GSN-AS1	7
GXYLT2	7
HAUS8	7
HIPK2	7
HMOX1	7
HRH2	7
HSD3B1	7
HSPA1A	7
IDNK	7
IFNGR2	7
IL1R2	7
IL22RA1	7
IL6R	7
KCTD5	7
KIFC3	7
KLHL6-AS1	7
LGALSL	7
LGMN	7
LINC00501	7
LINC00955	7
LINC01094	7
LINC01358	7
LINC01588	7
LITAF	7
LRRC75B	7
LSMEM2	7
LURAP1	7
LURAP1L-AS1	7
MAPKBP1	7
MAPRE3	7
MARCH4	7
MFSD4A	7
MGLL	7
MMP20	7
MSX2	7
MTTP	7
MUC3A	7
MXI1	7
NADK	7
NAMPT	7
NCALD	7
NTN4	7
OTUD1	7
PAFAH1B1	7
PCSK1	7
PDE6A	7
PLCB3	7
PLCL2	7
PLEKHA1	7
PLEKHA2	7
PLIN2	7
POPDC3	7
PRR5L	7
R3HDM4	7
RAB30	7
RAPGEF4	7
REEP6	7
RETNLB	7
RHEB	7
RHOBTB1	7
RNASE1	7
RNF125	7
S100A9	7
SAA2	7
SCNN1A	7
SDC4	7
SEMA3F	7
SERPINB6	7
SH3BP4	7
SH3GL1	7
SHH	7
SLC12A8	7
SLC25A42	7
SLC2A10	7
SLC7A11	7
SLC8A1	7
SLC9A1	7
SLCO3A1	7
SLCO4A1	7
SMAD3	7
SMIM24	7
SOCS3	7
STOX2	7
STRADB	7
TARID	7
TBC1D22B	7
TM6SF2	7
TMEM120A	7
TMEM245	7
TMEM255B	7
TMEM37	7
TMEM41A	7
TMEM61	7
TNIP1	7
TOX2	7
TRABD2B	7
TSNAXIP1	7
UPK3A	7
USP2	7
VANGL1	7
VAV2	7
VDR	7
VKORC1	7
WEE1	7
WNK4	7
XIAP	7
ZFYVE26	7
ZNF664	7
