## Supplementary Data 12 for "Multiomic analysis reveals cellular, transcriptomic and epigenetic changes in intestinal pouches of ulcerative colitis patients"

### Sheet: Sample metadata
Donor	Biopsy Location	scRNA GSM ID	scRNA GSE Series	scATAC GSM ID	scATAC GSE series
C1	TI	GSM8252465	GSE266616	GSM8423823	GSE273194
C2	TI	GSM8252467	GSE266616	GSM8423824	GSE273194
C3	TI	GSM8252469	GSE266616	GSM8423825	GSE273194
C4	TI	GSM8252506	GSE266616	GSM8423846	GSE273194
C5	TI	GSM8252508	GSE266616	GSM8423847	GSE273194
C6	TI	GSM8252513	GSE266616	GSM8423849	GSE273194
C1	AC	GSM8252464	GSE266616	GSM8423792	GSE273194
C2	AC	GSM8252466	GSE266616	GSM8423793	GSE273194
C3	AC	GSM8252468	GSE266616	GSM8423794	GSE273194
C4	AC	GSM8252505	GSE266616	GSM8423808	GSE273194
C5	AC	GSM8252507	GSE266616	GSM8423809	GSE273194
C6	AC	GSM8252512	GSE266616	GSM8423812	GSE273194
P1	Prepouch	GSM7748924	GSE242086	GSM7748900	GSE242085
P2	Prepouch	GSM7748925	GSE242086	GSM7748901	GSE242085
P3	Prepouch	GSM7748926	GSE242086	GSM7748902	GSE242085
P4	Prepouch	GSM7748921	GSE242086	GSM7748897	GSE242085
P5	Prepouch	GSM7748922	GSE242086	GSM7748898	GSE242085
P6	Prepouch	GSM7748923	GSE242086	GSM7748899	GSE242085
P1	Pouch	GSM7748918	GSE242086	GSM7748894	GSE242085
P2	Pouch	GSM7748919	GSE242086	GSM7748895	GSE242085
P3	Pouch	GSM7748920	GSE242086	GSM7748896	GSE242085
P4	Pouch	GSM7748915	GSE242086	GSM7748891	GSE242085
P5	Pouch	GSM7748916	GSE242086	GSM7748892	GSE242085
P6	Pouch	GSM7748917	GSE242086	GSM7748893	GSE242085
